# Elevated urine BMP phospholipids in LRRK2 and VPS35 mutation carriers with and without Parkinson’s disease

**DOI:** 10.1101/2022.08.03.22278207

**Authors:** Sara Gomes, Alicia Garrido, Francesca Tonelli, Donina Obiang, Eduardo Tolosa, Maria Jose Marti, Javier Ruiz-Martinez, Ana Vinagre Aragon, Haizea Hernandez-Eguiazu, Ioana Croitoru, Vicky L Marshall, Theresa Koenig, Christoph Hotzy, Frank Hsieh, Marianna Sakalosh, Elizabeth Tengstrand, Shalini Padmanabhan, Kalpana Merchant, Christof Bruecke, Walter Pirker, Alexander Zimprich, Esther Sammler

## Abstract

Elevated urine bis(monoacylglycerol)phosphate (BMP) levels have been found in gain-of-kinase function LRRK2 G2019S mutation carriers. Here, we have expanded urine BMP analysis to other Parkinson’s disease (PD) associated mutations and found them to be consistently elevated in carriers of LRRK2 G2019S and R1441G/C as well as VPS35 D620N mutations. Urine BMP levels are promising biomarkers for patient stratification and potentially target engagement in clinical trials of emerging targeted PD therapies.
