## Supplementary Table 2 for "Elevated urine BMP phospholipids in LRRK2 and VPS35 mutation carriers with and without Parkinson’s disease"

### Sheet: table_2
	Supplementary Table 2
		Control		iPD		LRRK2		LRRK2		VPS35		GBA		p-value1
						G2019S		R1441G/C		D620N
		median (range)	N	median (range)	N	median (range)	N	median (range)	N	median (range)	N	median (range)	N
	BMP 18:1/22:6	5.19	22	10.38*	31	32.40***	18	19.42***	13	25.37***	10	3.87	10	<0.001
		(1.86, 22.99)		(2.92, 56.06)		(12.75, 168.50)		(5.80, 53.00)		(8.59, 146.41)		(1.74, 48.30)
	BMP 18:2	2.02	22	2.97*	31	9.88***	18	9.01***	13	16.67***	10	1.97	10	<0.001
		(0.72, 6.25)		(0.95, 29.79)		(2.08, 136.82)		(2.20, 27.02)		(5.98, 42.34)		(0.95, 9.82)
	BMP 18:1/18:2	4.57	22	8.07*	31	23.98***	18	18.60***	13	28.19***	10	3.48	10	<0.001
		(1.14, 15.29)		(2.16, 58.99)		(5.66, 157.33)		(4.40, 46.40)		(9.83, 89.80)		(1.63, 53.08)
	BMP 18:2/22:6	1.94	20	3.51*	31	13.70***	18	8.08***	13	12.98***	10	1.92	10	<0.001
		(0.77, 7.56)		(1.25, 18.31)		(4.72, 108.74)		(4.13, 26.27)		(5.17, 53.91)		(0.89, 8.00)
	2,3'-BMP 18:13	1.43	14	3.88	9	9.73	2	2.21	7	NA	0	1.39	6	0.074
		(0.43, 4.04)		(0.78, 11.75)		(3.31, 16.15)		(1.41, 6.56)				(0.40, 17.42)
	2,3'-BMP 22:63	3.81	14	10.15	9	82.42*	2	16.22	7	NA	0	3.93	6	0.013
		(0.96, 16.42)		(2.27, 37.03)		(29.50, 135.33)		(3.27, 29.80)				(1.78, 11.63)
	3,3'-BMP 22:63	0.6	14	0.84	9	22.32*	2	1.7	7	NA	0	0.53	6	0.019
		(0.08, 5.13)		(0.17, 7.75)		(11.73, 32.91)		(0.42, 4.19)				(0.15, 1.27)
	BMP 20:4/22:6	0.48	12	0.65	25	2.13***	18	1.61**	12	2.66***	10	0.7	6	<0.001
		(0.27, 1.94)		(0.21, 4.93)		(0.53, 19.57)		(0.52, 6.04)		(1.31, 16.10)		(0.23, 2.21)
	BMP 18:2/20:4	0.31	10	0.47	26	1.31**	17	1.32	12	2.50***	10	0.72	7	<0.001
		(0.15, 1.40)		(0.19, 4.03)		(0.44, 13.64)		(0.27, 4.53)		(1.02, 10.64)		(0.11, 2.09)
	BMP 16:0/18:2	0.3	9	0.36	24	1.07**	17	1.00**	11	1.72***	10	0.67	6	<0.001
		(0.19, 0.82)		(0.09, 4.23)		(0.35, 6.13)		(0.42, 3.06)		(0.58, 5.87)		(0.17, 3.10)
	3,3'-BMP 18:13	0.37	9	1.09	6	5.42	2	1.65	5	NA	0	0.48	3	0.2
		(0.04, 1.79)		(0.80, 6.09)		(0.22, 10.63)		(0.19, 3.05)				(0.27, 6.53)
	BMP 16:0/18:12	0.71	8	0.71	22	2.19**	16	1.96*	6	3.64***	10	0.41	4	<0.001
		(0.17, 1.02)		(0.15, 3.87)		(0.55, 6.06)		(0.81, 5.44)		(1.38, 17.82)		(0.30, 2.36)
	Lyso-BMP 22:62	0.11	8	0.18	22	0.50**	16	0.41*	6	0.52**	10	0.39	4	<0.001
		(0.04, 0.30)		(0.10, 0.93)		(0.13, 1.49)		(0.20, 0.61)		(0.21, 1.89)		(0.10, 0.66)
	Lyso-BMP 18:12	0.25	8	0.38	22	0.75*	16	0.76*	6	0.83**	10	0.59	4	0.001
		(0.20, 0.71)		(0.12, 2.10)		(0.25, 1.85)		(0.39, 1.29)		(0.42, 3.39)		(0.10, 2.21)
	BMP 20:3/22:62	0.35	8	0.69	22	2.03***	16	1.24*	6	2.62***	10	0.45	4	<0.001
		(0.20, 0.45)		(0.23, 3.11)		(0.67, 10.07)		(0.66, 2.60)		(1.29, 11.42)		(0.18, 0.72)
	BMP 18:0/20:42	0.07	2	0.07	9	0.12 (0.08, 0.59)	8	NA	0	0.19	9	0.28	1	0.015
		(0.07, 0.08)		(0.05, 0.19)						(0.09, 1.25)
	Values are median of the measured BMP normalized to the creatinine amount (ng/mg creatinine). 1Kruskal-Wallis rank sum test 2Only measured for 2019 batch 3Only measured in 2021 batch Values significantly different from Control group: *p < 0.05; **p < 0.01; ***p < 0.001, Dunn’s multiple comparison test.
