## Supplementary Table 3 for "Elevated urine BMP phospholipids in LRRK2 and VPS35 mutation carriers with and without Parkinson’s disease"

### Sheet: suppl_tabl_02
	Supplementary Table 3
	BMP	Group 1	Group 2	N1	N2	Statistic	p-value
	Total di-18:1-BMP	PD	NMC	27	14	0.726379	0.394059
	2,2'-di-18:1-BMP	PD	NMC	27	14	0.823129	0.364267
	Total di-22:6-BMP	PD	NMC	27	14	3.09599	0.0784852
	2,2'-di-22:6-BMP	PD	NMC	27	14	2.63114	0.104786
	BMP 18:1/22:6	PD	NMC	27	14	0.333333	0.563703
	BMP 18:2	PD	NMC	27	14	0.00302343	0.95615
	BMP 18:1/18:2	PD	NMC	27	14	0.170068	0.680051
	BMP 18:2/22:6	PD	NMC	27	14	0.925926	0.335924
	2,3'-BMP 18:1	PD	NMC	6	3	0.6	0.438578
	2,3'-BMP 22:6	PD	NMC	6	3	0.266667	0.605577
	3,3'-BMP 22:6	PD	NMC	6	3	0.6	0.438578
	BMP 20:4/22:6	PD	NMC	26	14	2.89467	0.0888732
	BMP 18:2/20:4	PD	NMC	25	14	1.23771	0.265912
	BMP 16:0/18:2	PD	NMC	25	13	0.172544	0.67786
	3,3'-BMP 18:1	PD	NMC	5	2	1.35	0.245278
	BMP 16:0/18:1	PD	NMC	21	11	0.0665092	0.796489
	Lyso-BMP 22:6	PD	NMC	21	11	0.661672	0.41597
	Lyso-BMP 18:1	PD	NMC	21	11	0.428571	0.512691
	BMP 20:3/22:6	PD	NMC	21	11	5.20464	0.0225266
	BMP 18:0/20:4	PD	NMC	13	4	0.542331	0.461468
